# Integrated Genomic Surveillance reveals extensive onward transmission of travel-imported SARS-CoV-2 infections in the community

**DOI:** 10.1101/2021.10.18.21264530

**Authors:** Torsten Houwaart, Samir Belhaj, Emran Tawalbeh, Dirk Nagels, Patrick Finzer, Yara Fröhlich, Assia Benmoumene, Dounia Asskali, Hussein Haidar, Janina von Dahlen, Jessica Nicolai, Lisa Stiller, Jacqueline Blum, Christian Lange, Carla Adelmann, Britta Schroer, Ute Osmers, Christiane Grice, Phillipp P. Kirfel, Hassan Jomaa, Daniel Strelow, Lisanna Hülse, Moritz Pigulla, Pascal Kreuzer, Alona Tyshaieva, Jonas Weber, Tobias Wienemann, Malte Kohns Vasconcelos, Katrin Hoffmann, Nadine Lübke, Sandra Hauka, Marcel Andree, Claus Jürgen Scholz, Nathalie Jazmati, Klaus Göbels, Rainer Zotz, Klaus Pfeffer, Jörg Timm, Lutz Ehlkes, Andreas Walker, Alexander T. Dilthey, German COVID-19 OMICS Initiative (DeCOI)

## Abstract

Integration of genomic surveillance with contact tracing provides a powerful tool for the reconstruction of person-to-person pathogen transmission chains. We report two large clusters of SARS-CoV-2 cases (“Delta” clade, 110 cases combined) detected in July 2021 by Integrated Genomic Surveillance in Düsseldorf. Structured interviews and deep contact tracing demonstrated an association to a single SARS-CoV-2 infected return traveller (Cluster 1) and to return travel from Catalonia and other European countries (Cluster 2), highlighting the importance of containing travel-imported SARS-CoV-2 infections.
