## Supplementary Table 4 for "Integrated Genomic Surveillance reveals extensive onward transmission of travel-imported SARS-CoV-2 infections in the community"

### Sheet: Tabelle1
sampleID	Date of positive test	Symptom onset [days after day 0]	Sample ID for tracing	DirectlyLinked	distanceToIndex	Case from Dusseldorf	From phylogenetic analysis
IP	2021-07-05	3	IP	1	0	1	0
Z4116	2021-07-05	6	NA	0	0	1	1
Z4353	2021-07-19	20	P15_1	0	1	1	1
Z4442	2021-07-22	22	P21	0	1	1	1
Z4155	2021-07-09	10	KP1_7_1	1	1	1	1
Z4340	2021-07-20	21	P16_2	0	0	1	1
Z4151	2021-07-08	8	KP5_2	1	0	1	1
Z4255	2021-07-15	17	P16_1	0	1	1	1
Z4261	2021-07-15	15	P15	0	1	1	1
Z4449	2021-07-22	23	P15_2	0	1	1	1
Z4274	2021-07-15	NA	P17	0	0	1	1
Z4352	2021-07-19	19	KP1_4_1	1	0	1	1
N1501	2021-07-07	7	KP1_4	1	0	1	1
Z4360	2021-07-20	19	P13_1	0	1	1	1
Z4188	2021-07-08	8	NA	0	0	1	1
Z4218	2021-07-12	10	P4	0	0	1	1
Z4124	2021-07-05	NA	KP5_3	1	0	1	1
Z4140	2021-07-06	7	KP5_1	1	0	1	1
N1506	2021-07-09	9	KP5_4	1	0	1	1
Z4265	2021-07-16	18	P18	0	0	1	1
N1515	2021-07-09	9	KP1_5	1	15	1	0
Z4292	2021-07-17	14	P12	0	1	1	1
Z4621	2021-07-31	31	NA	0	3	1	1
Z4551	2021-07-27	28	P27	0	3	1	1
Z4174	2021-07-09	6	KP3	1	0	1	1
Z4154	2021-07-08	10	KP5_2_2	1	0	1	1
Z4232	2021-07-14	14	P13	0	1	1	1
Z4260	2021-07-15	11	P7	0	0	1	1
Z4176	2021-07-09	9	KP6	1	0	1	1
Z4203	2021-07-11	NA	P11	0	0	1	1
N1518	2021-07-11	9	NA	0	3	1	1
Z4295	2021-07-15	12	P9	0	1	1	1
Z4341	2021-07-04	6	KP7	1	0	1	1
Z4117	2021-07-05	6	KP9	1	0	1	1
Z4226	2021-07-14	16	KP9_1	1	1	1	1
Z4254	2021-07-15	16	P16	0	0	1	1
Z4179	2021-07-08	8	NA	0	0	1	1
Z4411	2021-07-21	23	P23	0	2	1	1
Z4549	2021-07-27	29	P24_3	0	1	1	1
Z4527	2021-07-23	28	P24	0	1	1	1
Z4550	2021-07-27	28	P24_1	0	1	1	1
Z4528	2021-07-26	NA	P24_2	0	1	1	1
Z4573	2021-07-28	27	P26	0	2	1	1
Z4262	2021-07-15	NA	KP10_1	1	1	1	1
N1524	2021-07-21	22	NA	0	0	1	1
Z4152	2021-07-08	9	KP8	1	0	1	1
Z4397	2021-07-07	8	KP10	1	2	1	1
Z4177	2021-07-09	11	KP10_2	1	1	1	1
Z4361	2021-07-20	19	P13_2	0	1	1	1
Z4234	2021-07-14	12	P10	0	0	1	1
Z4339	2021-07-19	21	P20	0	0	1	1
Z4365	2021-07-20	19	P19	0	0	1	1
Z4215	2021-07-13	10	P6	0	0	1	1
Z4237	2021-07-14	14	P6_1	0	0	1	1
Z4150	2021-07-08	9	P3	0	0	1	1
Z4202	2021-07-09	9	P2	0	0	1	1
Z4107	2021-07-04	4	KP1	1	0	1	1
Z4217	2021-07-13	11	P8	0	1	1	1
Z4216	2021-07-13	14	P14	0	0	1	1
S88	2021-07-14	NA	NA	0	1	0	1
Z4173	2021-07-09	6	KP4	1	0	1	1
Z4206	2021-07-09	9	KP4_1	1	0	1	1
Z4153	2021-07-08	10	KP5_2_1	1	NA	1	0
KP2	2021-07-09	8	KP2	1	NA	1	0
KP5	2021-07-07	6	KP5	1	NA	1	0
KP1_1	2021-07-07	7	KP1_1	1	NA	1	0
KP1_6	2021-07-12	11	KP1_6	1	NA	1	0
KP1_7	2021-07-07	8	KP1_7	1	NA	1	0
						67
