## Supplementary Table 3 for "Integrated Genomic Surveillance reveals extensive onward transmission of travel-imported SARS-CoV-2 infections in the community"

### Sheet: Tabelle1
sampleID	Date of positive test	Symptom onset [days after day 0]	DirectlyLinked	DeepBackwardContactTracingCarriedOut	ReturneeFromCatalonia	ReturneeFromElsewhere	OtherTravelHistoryDetails	Genetic distance to Z4077	Case from Dusseldorf	Possible exposure in nightlife district	From phylogenetic analysis
Z4077	2021-07-02	1	1	1	1	0		0	1	0	1
Z4064	2021-06-30	2	0	1	0	1	Austria	1	1	0	1
Z4076	2021-07-02	2	1	1	1	0		3	1	0	1
Z4106	2021-07-04	2	1	0	1	0		0	1	0	1
Z4332	2021-07-05	4	0	1	0	0		1	1	1	1
Z4141	2021-07-04	6	1	1	1	0		0	1	0	1
Z4144	2021-07-05	6	1	0	0	0		0	1	0	1
Z4143	2021-07-04	6	1	1	0	0		0	1	0	1
N1507	2021-07-06	7	1	0	1	0		0	1	0	1
Z4122	2021-07-06	7	0	1	0	0		0	1	1	1
Z4187	2021-07-07	7	0	1	0	0		1	1	1	1
Z4145	2021-07-07	8	0	1	0	0		0	1	1	1
Z4162	2021-07-09	8	0	1	0	0		1	1	0	1
N1502	2021-07-07	9	0	1	0	0		1	1	0	1
Z4181	2021-07-11	9	0	1	0	1		1	1	0	1
Z4185	2021-07-11	9	0	1	0	1	France	1	1	0	1
N1520	2021-07-08	10	0	1	0	0	France	1	1	0	1
N1521	2021-07-08	10	0	1	0	0		1	1	0	1
Z4201	2021-07-12	None	1	1	1	0		3	1	0	1
Z4231	2021-07-14	14	1	0	0	0		3	1	0	1
N1538	2021-07-20	17	1	0	1	0		0	1	0	1
Z4417	2021-07-21	18	0	1	0	1	France	0	1	0	1
Z4331	2021-07-19	19	0	1	0	0		1	1	0	1
Z4336	2021-07-19	19	0	1	0	0		2	1	0	1
Z4416	2021-07-21	20	0	1	0	1	France	1	1	0	1
Z4344	2021-07-20	21	0	1	0	0		3	1	1	1
N1531	2021-07-21	21	0	0	0	0		0	1	0	1
Z4409	2021-07-21	22	0	1	0	0		1	1	0	1
Z4497	2021-07-22	23	0	1	0	0		1	1	0	1
Z4429	2021-07-20	24	0	0	0	0		0	1	0	1
Z4539	2021-07-26	24	0	1	0	1		1	1	0	1
Z4538	2021-07-26	27	1	1	0	1	Other region of Spain	3	1	0	1
Z4555	2021-07-27	27	0	0	0	0		1	1	0	1
N1548	2021-07-27	29	0	0	0	0		2	1	0	1
Z4568	2021-07-28	29	0	0	0	0		2	1	0	1
N1556	2021-07-28	30	0	0	0	1	France	2	1	0	1
S29	2021-07-08	NA	0	1	0	0		1	0	0	1
S30	2021-07-09	NA	0	1	0	0		1	0	1	1
S76	2021-07-14	NA	0	1	0	0		1	0	0	1
S77	2021-07-16	NA	0	1	0	0		1	0	0	1
S116	2021-07-16	NA	0	1	0	0		1	0	0	1
S121	2021-07-22	NA	0	1	0	0		1	0	0	1
