## Supplementary Table 4 for "Integrated Genomic Surveillance reveals extensive onward transmission of travel-imported SARS-CoV-2 infections in the community"

### Sheet: Tabelle1
We gratefully acknowledge the following Authors from the Originating laboratories responsible for
obtaining the specimens, as well as the Submitting laboratories where the genome data were
generated and shared via GISAID, on which this research is based.
All Submitters of data may be contacted directly via www.gisaid.org
Authors are sorted alphabetically.
Accession ID	Originating lab	Submitting Laboratory	Authors
EPI_ISL_3044996	Labor Mönchengladbach MVZ Dr. Stein + Kollegen GbR	Robert Koch Institute
EPI_ISL_2710175	HOSPITAL UNIVERSITARIO SON ESPASES	HOSPITAL UNIVERSITARIO SON ESPASES	Hospital Universitario Son Espases; Servicio de Microbiología
